# DNA methylation patterns associated with cyanogenic cassava exposure and konzo in Sub-Saharan Africa

**DOI:** 10.1101/2021.07.28.21261215

**Authors:** Kristen Kocher, Surajit Bhattacharya, Matthew S. Bramble, Daniel Okitundu-Luwa, Dieudonne Mumba Ngoyi, Desire Tshala-Katumbay, Eric Vilain

## Abstract

**Main Text:** Konzo, a disease characterized by sudden, irreversible spastic paraparesis, affecting up to 10% of the population in some regions of Sub-Saharan Africa during outbreaks and is strongly associated with dietary exposure to cyanogenic bitter cassava. The molecular mechanisms underlying the development of konzo, remain largely unknown. Here, through an analysis of 16 individuals with konzo and matched healthy controls from the same outbreak zones, we identified 117 differentially methylated loci involved in numerous biological processes that may identify cyanogenic- sensitive regions of the genome, providing the first study of epigenomic alterations associated with sub-lethal cyanide exposure and a clinical phenotype.
