## Supplemental Tables 1-4 for "DNA methylation patterns associated with cyanogenic cassava exposure and konzo in Sub-Saharan Africa"

### Sheet: Table_S1
analysisID	Site	Status	Gender
K1	Bukavu	case	M
K2	Bukavu	case	M
K3	Bukavu	case	M
K4	Bukavu	case	M
K5	Bukavu	case	M
K6	Bukavu	case	M
K7	Kahemba	case	M
K8	Kahemba	case	M
K9	Bukavu	case	F
K10	Bukavu	case	F
K11	Bukavu	case	F
K12	Bukavu	case	F
K13	Bukavu	case	F
K14	Kahemba	case	F
K15	Kahemba	case	F
K16	Kahemba	case	F
C1	Bukavu	control	M
C2	Bukavu	control	M
C3	Bukavu	control	M
C4	Bukavu	control	M
C5	Bukavu	control	M
C6	Bukavu	control	M
C7	Bukavu	control	M
C8	Kahemba	control	M
C9	Bukavu	control	F
C10	Bukavu	control	F
C11	Bukavu	control	F
C12	Bukavu	control	F
C13	Kahemba	control	F
C14	Kahemba	control	F
C15	Kahemba	control	F
C16	Kahemba	control	F
Supplemental Table 1. Sample collection information. Analysis ID is a deidentified label used for improved readability on figures and to indicate the cohort that each sample belongs to. Cohort specific information, and location of sample collection. The average age of participants is 13 years old.

### Sheet: Table_S2
Tools	Function	References
Minfi	Reading the intensity from the raw .Cel files.	Tool reference (1)
	Preprocessing and quality filtration.	SWAN normalization reference (2)
	SWAN Normalization.
watermelon	Bead filtration.	(3)
Maxprobes	Remove cross-reactive probes.	https://github.com/markgene/maxprobes
Limma	Differential methylation.	(4)
ChAMP	Quality plots.	(5)
EnrichR	Gene Ontology analysis.	(6,7)
Revigo	Reduces repetitive GO terms.	(8)
GOPlot	Gene Ontology plots.	(9)
Supplemental Table 2. DNA Methylation analysis tools, functions and references.
Supplemental Table 2 References.
1	Aryee MJ, Jaffe AE, Corrada-Bravo H, Ladd-Acosta C, Feinberg AP, Hansen KD, et al. Minfi: A flexible and comprehensive Bioconductor package for the analysis of Infinium DNA methylation microarrays. Bioinformatics. 2014;
2	Maksimovic J, Gordon L, Oshlack A. SWAN: Subset-quantile Within Array Normalization for Illumina Infinium HumanMethylation450 BeadChips. Genome Biol [Internet]. 2012;13(6):R44. Available from: http://genomebiology.biomedcentral.com/articles/10.1186/gb-2012-13-6-r44
3	Pidsley R, Y Wong CC, Volta M, Lunnon K, Mill J, Schalkwyk LC. A data-driven approach to preprocessing Illumina 450K methylation array data. BMC Genomics. 2013;
4	Ritchie ME, Phipson B, Wu D, Hu Y, Law CW, Shi W, et al. limma powers differential expression analyses for RNA-sequencing and microarray studies. Nucleic Acids Res. 2015;43(7):e47.
5	Tian Y, Morris TJ, Webster AP, Yang Z, Beck S, Feber A, et al. ChAMP: updated methylation analysis pipeline for Illumina BeadChips. Valencia A, editor. Bioinformatics. 2017 Dec;33(24):3982–4.
6	Kuleshov M V., Jones MR, Rouillard AD, Fernandez NF, Duan Q, Wang Z, et al. Enrichr: a comprehensive gene set enrichment analysis web server 2016 update. Nucleic Acids Res. 2016;
7	Chen EY, Tan CM, Kou Y, Duan Q, Wang Z, Meirelles G V., et al. Enrichr: Interactive and collaborative HTML5 gene list enrichment analysis tool. BMC Bioinformatics. 2013;
8	Supek F, Bošnjak M, Škunca N, Šmuc T. Revigo summarizes and visualizes long lists of gene ontology terms. PLoS One. 2011;
9	Walter W, Sánchez-Cabo F, Ricote M. GOplot: An R package for visually combining expression data with functional analysis. Bioinformatics. 2015;

### Sheet: Table_S3
IlmnID	Chromosome	Coordinate_start	Coordinate_end	Strand	Name	Group	logFC	adj.P.Val
cg19819404	chr4	124403	124404	+	ZNF718	TSS200;Body	1.47255	0.0233346
cg05388281	chr4	125623	125624	-	ZNF718	Body	1.49022	0.0404822
cg10197305	chr4	125230	125231	+	ZNF718	Body	1.56603	0.0364016
cg20320494	chr4	124350	124351	+	ZNF718	Body	1.68777	0.0255329
cg22831726	chr4	124433	124434	-	ZNF718	TSS200;Body	1.861	0.0264389
cg21149944	chr4	124462	124463	-	ZNF718	TSS200;Body	1.91274	0.0261225
cg12717203	chr4	124460	124461	-	ZNF718	Body	2.00657	0.0264389
cg06115039	chr13	21436449	21436450	-	ZDHHC20	Body;5'UTR	-1.21441	0.0365823
cg14298807	chr3	55489014	55489015	-	WNT5A	TSS1500	1.48895	0.0474488
ch.4.1647744F	chr4	84845089	84845090	+	WDFY3	Body	-1.08993	0.0203029
cg14859874	chr1	154265789	154265790	+	UBAP2L	Body	-1.92079	0.048654
cg05668429	chr12	43806630	43806631	+	TWF1	TSS1500	-1.12534	0.0206148
cg03890929	chr14	20305996	20305997	+	TTC5	TSS200	-1.01216	0.0383735
cg05668405	chr6	28922867	28922868	-	TRIM27	Body	-1.0007	0.0388292
cg22144990	chr21	44089658	44089659	-	TRAPPC10	Body	-1.0973	0.0173713
cg12020433	chr15	42274145	42274146	-	TMEM87A;GANC	TSS1500;TSS200	-1.00077	0.0297174
cg22701078	chr1	25905165	25905166	-	STMN1	5'UTR	-1.23712	0.017568
cg03425163	chr13	24097361	24097362	-	SPATA13	Body	-1.06918	0.0256862
cg15714196	chr1	44775503	44775504	+	SNORD55;SNORD46;RPS8	TSS1500;TSS200	-1.02437	0.0279166
cg13267486	chrX	145820755	145820756	+	SLITRK2	TSS1500;5'UTR	-1.04375	0.0254067
cg05209527	chr2	27212967	27212968	-	SLC5A6;C2orf28	TSS1500;Body;5'UTR	-1.06524	0.0443937
cg05225431	chr5	55308379	55308380	-	SKIV2L2;DHX29	Body;TSS1500	-1.02721	0.0182852
cg06452583	chr4	183658786	183658787	-	RWDD4A;C4orf41	Body;TSS1500	-1.00731	0.0193144
cg18193195	chr12	55990724	55990725	+	RAB5B	Body	-1.01584	0.034602
cg25100365	chr6	89079729	89079730	-	PNRC1	TSS1500	-1.2234	0.0230606
ch.2.1302556R	chr2	55671171	55671172	+	PNPT1	Body	-1.04776	0.0208091
cg20390606	chr9	122828664	122828665	+	PDCL	TSS200	-1.0241	0.0344102
cg14297991	chr14	96547674	96547675	+	PAPOLA	Body	1.02807	0.0387362
cg02321381	chr14	22766404	22766405	+	OXA1L	TSS200	-1.17656	0.0486474
cg27617256	chr12	57694108	57694109	-	OS9	5'UTR;1stExon	-1.03206	0.0473347
cg20901426	chr20	62812363	62812364	+	OGFR	Body	-1.00662	0.0236899
cg09618380	chr4	122918572	122918573	-	NUDT6	Body;5'UTR	1.14316	0.0307485
cg06171787	chr11	59811017	59811018	+	MRPL16	TSS200	-2.15408	0.042359
cg13912011	chr9	36572904	36572905	+	MELK	TSS200	-1.01975	0.0166126
cg27216998	chr6	37698094	37698095	+	MDGA1	TSS200	-1.14162	0.0185033
cg07431069	chr3	183285993	183285994	+	MCF2L2	Body	-1.02705	0.0297174
cg13982568	chr5	131170474	131170475	+	LYRM7	TSS1500	-1.05058	0.0310113
cg03482946	chr10	12834237	12834238	+	LOC283070	Body	-1.78521	0.0273546
cg06942027	chr17	70168327	70168328	+	KCNJ2	TSS1500	-1.01609	0.0189317
cg23847415	chr17	43006679	43006680	-	IFI35	TSS200	-1.01615	0.0247262
cg10247864	chr1	149811687	149811688	+	HIST2H2BF	3'UTR;Body;1stExon	-1.24717	0.0139237
cg01743395	chr6	26043802	26043803	+	HIST1H2BB	TSS200	-1.05442	0.0336985
cg01355374	chr1	89065342	89065343	+	GBP1	5'UTR;1stExon	-1.08444	0.0298581
ch.15.607847R	chr15	49284283	49284284	+	GALK2	Body	-1.12378	0.0197402
cg02268227	chr5	161546994	161546995	-	GABRB2	5'UTR	-1.27186	0.0243315
cg03115019	chr17	82750403	82750404	-	FN3K	Body	-1.05033	0.0469298
cg19548283	chr14	58297665	58297666	+	FLJ31306;ARID4A	Body;TSS1500	-1.49632	0.0243748
cg06726860	chr10	101770498	101770499	-	FGF8	Body	-1.09819	0.0454692
cg13692196	chr17	39402414	39402415	-	FBXL20	TSS1500	-1.06516	0.0185438
cg19086603	chr13	113118844	113118845	-	F7	Body	-1.90141	0.0440468
cg19079337	chr19	41397712	41397713	-	EXOSC5;BCKDHA	TSS1500;TSS200	-1.04716	0.0316379
cg15760943	chr3	186109613	186109614	+	ETV5	TSS1500	-1.05422	0.0211367
cg23658874	chr6	31898340	31898341	+	EHMT2	TSS1500	-1.00804	0.0237651
cg19539318	chr2	171688263	171688264	-	DYNC1I2	5'UTR	-1.12965	0.0419205
cg02115282	chr2	25522372	25522373	+	DTNB	Body	-1.15629	0.0202097
cg25572812	chr11	31370102	31370103	-	DCDC1;DNAJC24	TSS1500;5'UTR	-1.30078	0.0323432
cg23232844	chr4	186190699	186190700	-	CYP4V2	TSS1500	-1.13598	0.0387379
cg23921342	chr1	34165322	34165323	+	CSMD2	Body	-1.01638	0.0417607
cg12028499	chr5	24493506	24493507	+	CDH10	Body	1.12475	0.0389067
cg02909694	chr6	31159055	31159056	-	CCHCR1;TCF19	TSS1500;5'UTR	-1.21825	0.0243327
cg15650039	chr14	99554726	99554727	+	CCDC85C	Body	-1.33062	0.0171207
cg26055458	chr7	26202798	26202799	-	CBX3	5'UTR	-1.17086	0.0181735
cg14078231	chr1	15524106	15524107	+	CASP9	1stExon	-1.37753	0.0383876
cg13727691	chr9	95048335	95048336	-	C9orf3	Body	-1.14134	0.0386221
cg01129886	chr20	32484872	32484873	+	C20orf112	TSS1500	-1.25599	0.041854
cg19262789	chr14	34846779	34846780	-	BAZ1A	Body	1.00622	0.0309246
cg11834844	chr19	12737465	12737466	-	ASNA1	TSS200	-1.16868	0.0217645
ch.4.2714611R	chr4	147910868	147910869	+	ARHGAP10	Body	-1.11892	0.0339233
cg18245460	chr6	151325516	151325517	-	AKAP12	TSS200;Body	1.07298	0.0403487
cg04221606	chr6	151325417	151325418	-	AKAP12	TSS200;Body	1.32593	0.0158846
cg15892964	chr6	151325405	151325406	-	AKAP12	TSS200;Body	1.3338	0.0164144
cg25855249	chr6	151325682	151325683	-	AKAP12	5'UTR;1stExon;Body	1.76372	0.0181198
cg12794224	chr6	151325626	151325627	-	AKAP12	5'UTR;1stExon;Body	1.77151	0.035069
cg21942430	chr1	65147702	65147703	-	AK3L1	5'UTR;TSS1500;TSS200	-1.11553	0.0168175
cg07599136	chr5	415770	415771	-	AHRR	Body	-1.06196	0.0363709
ch.5.1443044F	chr5	77037120	77037121	+	AGGF1	Body	-1.06944	0.0387917
cg10537319	chr3	38137083	38137084	+	ACAA1;MYD88	1stExon;TSS1500;5'UTR;Body	-1.05403	0.0173713
ch.13.1437856R	chr13	95218014	95218015	+	ABCC4	Body	-1.14305	0.0319828
cg05792650	chr7	151204825	151204826	-			-2.20827	0.0481894
cg02458406	chr1	163757853	163757854	+			-1.6845	0.0202097
cg05387232	chr16	86714399	86714400	-			-1.60619	0.0353799
cg03465756	chr3	178520383	178520384	+			-1.47222	0.0427621
cg16306629	chr8	118116439	118116440	-			-1.45948	0.0274339
cg24461183	chr9	82492522	82492523	-			-1.31827	0.0212433
cg26984293	chr6	125445559	125445560	-			-1.29077	0.0327543
cg10672567	chr6	159602895	159602896	+			-1.27352	0.0467247
cg14908245	chr8	23761667	23761668	+			-1.24446	0.0233346
cg14182338	chr5	146533496	146533497	-			-1.22893	0.045593
cg11862180	chr2	172513904	172513905	+			-1.21414	0.0304183
cg08882146	chr3	167882230	167882231	+			-1.20124	0.0363709
cg14889783	chr21	44495321	44495322	+			-1.19848	0.0324796
cg25822783	chr12	132474240	132474241	-			-1.19637	0.0270149
cg19681982	chr8	60909144	60909145	+			-1.15504	0.0250186
ch.10.20960905R	chr10	20631970	20631971	+			-1.13372	0.0185855
cg12291533	chr8	2562969	2562970	+			-1.11481	0.0467501
cg04873927	chr1	109100743	109100744	-			-1.10851	0.0250075
cg26351918	chr11	75215538	75215539	+			-1.10685	0.0339227
ch.6.19775382R	chr6	19667172	19667173	+			-1.10406	0.0461498
ch.16.1427106R	chr16	65863506	65863507	+			-1.09078	0.0380404
cg24937912	chr7	46186409	46186410	-			-1.07576	0.0473716
cg11203397	chr13	46296319	46296320	-			-1.06933	0.0335591
cg15622799	chr12	116660351	116660352	-			-1.06789	0.0374538
ch.12.29902758F	chr12	29858558	29858559	+			-1.06777	0.0274819
cg26873880	chr6	159602657	159602658	+			-1.05653	0.0272241
ch.15.865366R	chr15	61338165	61338166	+			-1.05316	0.0382566
cg17598923	chr5	101783380	101783381	-			-1.04651	0.00971755
cg00074735	chr2	20868598	20868599	-			-1.0431	0.0246423
cg27626361	chr13	46295903	46295904	+			-1.03534	0.0346639
cg20868901	chr16	25276726	25276727	+			-1.03366	0.0215716
cg25399239	chr6	138691955	138691956	-			-1.02852	0.0435856
cg16116318	chr4	158395300	158395301	-			-1.02715	0.0455999
cg20620047	chr6	25992915	25992916	-			-1.01935	0.0341651
cg18946787	chr12	132475635	132475636	+			-1.01566	0.0399594
cg23083366	chr12	69331140	69331141	-			-1.01234	0.0445719
cg08660938	chr1	161540381	161540382	-			-1.00835	0.0183531
cg18507343	chr17	20531232	20531233	+			-1.00542	0.0319683
cg07476726	chr2	150143160	150143161	-			1.05032	0.0380823
Supplemental Table 3. Output of significantly differentially methylated probes from bioinformatic analysis. Threshold for significance: FDR p-value < 0.05, log2 fold-change of less than or equal to -1 or greater than or equal to 1. Column headers include the Illumina ID (IlmnID), Chromosome Number (Chromosome) and location (Coordinate_start or Coordinate_end), positive or negative strand (Strand)…

### Sheet: Table_S4
ID	GO Description	abs_log10_pval	log10_pval	pval	genes
GO:0032272	negative regulation of protein polymerization	2.8632	-2.8632	0.00137025	STMN1;TWF1
GO:0051261	protein depolymerization	2.7517	-2.7517	0.00177133	STMN1;TWF1
GO:0032781	positive regulation of ATPase activity	2.4613	-2.4613	0.003457	DYNC1I2;DNAJC24
GO:0070317	negative regulation of G0 to G1 transition	2.4137	-2.4137	0.00385745	CBX3;EHMT2
GO:1902531	regulation of intracellular signal transduction	2.4015	-2.4015	0.00396734	AKAP12;TTC5;EHMT2;WNT5A;GBP1
GO:0043462	regulation of ATPase activity	2.3471	-2.3471	0.00449676	OXA1L;DNAJC24
GO:0032675	regulation of interleukin-6 production	2.3056	-2.3056	0.00494766	WNT5A;MYD88
GO:0019395	fatty acid oxidation	2.158	-2.158	0.00695024	CYP4V2;ACAA1
GO:0045333	cellular respiration	2.0479	-2.0479	0.00895571	OXA1L;LYRM7
GO:0000956	nuclear-transcribed mRNA catabolic process	2.0268	-2.0268	0.00940156	EXOSC5;RPS8;PNRC1
GO:0016101	diterpenoid metabolic process	1.9777	-1.9777	0.0105269	CYP4V2;ARID4A
GO:0031346	positive regulation of cell projection organization	1.9644	-1.9644	0.0108543	WNT5A;TWF1
GO:0060337	type I interferon signaling pathway	1.9384	-1.9384	0.0115239	IFI35;MYD88
GO:0006364	rRNA processing	1.8524	-1.8524	0.0140475	EXOSC5;RPS8;SKIV2L2
GO:0050729	positive regulation of inflammatory response	1.8423	-1.8423	0.014378	WNT5A;MYD88
GO:0006621	protein retention in ER lumen	1.8266	-1.8266	0.0149073	OS9
GO:0046116	queuosine metabolic process	1.8266	-1.8266	0.0149073	PDCL
GO:2000178	negative regulation of neural precursor cell proliferation	1.8266	-1.8266	0.0149073	WNT5A
GO:2000576	positive regulation of microtubule motor activity	1.8266	-1.8266	0.0149073	DYNC1I2
GO:0014819	regulation of skeletal muscle contraction	1.8266	-1.8266	0.0149073	KCNJ2
GO:0019439	aromatic compound catabolic process	1.8266	-1.8266	0.0149073	ACAA1
GO:0042455	ribonucleoside biosynthetic process	1.8266	-1.8266	0.0149073	PDCL
GO:0001523	retinoid metabolic process	1.8201	-1.8201	0.0151321	CYP4V2;ARID4A
GO:0021515	cell differentiation in spinal cord	1.7602	-1.7602	0.01737	MDGA1
GO:0042178	xenobiotic catabolic process	1.7602	-1.7602	0.01737	ACAA1
GO:0090037	positive regulation of protein kinase C signaling	1.7602	-1.7602	0.01737	WNT5A
GO:0042537	benzene-containing compound metabolic process	1.7027	-1.7027	0.019829	ACAA1
GO:1904861	excitatory synapse assembly	1.7027	-1.7027	0.019829	WNT5A
GO:0034475	U4 snRNA 3'-end processing	1.7027	-1.7027	0.019829	EXOSC5
GO:0015939	pantothenate metabolic process	1.7027	-1.7027	0.019829	SLC5A6
Supplemental Table 4. Output of significantly enriched GO Terms. Threshold for significance: p-value < 0.05. Column headers include the GO ID (ID), GO Term Description (GO Description), absolute log10 p-value (abs_log10_pval), log10 p-value (log10_pval), p-value (pval), and genes associated with GO ID (genes).
